# Impact of different diagnostic measures on drug class association with dementia progression risk: a longitudinal prospective cohort study

**DOI:** 10.1101/2021.08.03.21261570

**Authors:** Daman Kaur, Magda Bucholc, David P. Finn, Stephen Todd, KongFatt Wong-Lin, Paula L. McClean

## Abstract

**Background:** Clinical Dementia Rating Sum of Boxes (CDRSOB) scale is known to be highly indicative of cognitive-functional status, but it is unclear whether it is consistent with clinical diagnosis in evaluating drug class associations with risk of progression to mild cognitive impairment (MCI) and dementia.

**Methods:** We employed multivariable logistic regression on longitudinal NACC data, to identify drug classes associated with disease progression risk, using clinical diagnosis and CDRSOB as the outcome.

**Results:** Anticoagulants, non-steroidal anti-inflammatory drugs, antihypertensives, antidepressants, and Parkinson’s medications were significantly associated with decreased progression to mild cognitive impairment (MCI)/dementia, and antipsychotics, antidiabetics, hypolipidemic drugs, and Alzheimer’s disease (AD) medications were significantly associated with increased progression risk. Associations were however dependant on the diagnostic measure used, e.g., levodopa was associated with reduced MCI-to-AD risk using CDRSOB as the outcome (OR:0.28, FDR p<0.002), but not with clinical diagnosis. Additionally, some associations appear to be gender specific; for instance, antiadrenergic agents had lower MCI-to-Dementia risk only for men (OR:0.67, FDR p<0.001) using CDRSOB.

**Conclusions:** Overall, we demonstrate that choice of diagnostic measure can influence the magnitude and significance of risk or protection attributed to drug classes. A consensus must be reached within the research community with respect to the most accurate diagnostic outcome to identify risk and improve reproducibility.
