## Supplemental Table 1 for "Impact of different diagnostic measures on drug class association with dementia progression risk: a longitudinal prospective cohort study"

### Sheet: Supplementary Table 1
	Supplementary Table 1: Medication terms used for identifying drug exposure across patient visits, split by drug classes and drug subcategories
	Alzheimer's medications		Anxiolytics					Parkinson's medication				Diabetes medication					Non steroidal anti-inflammatory drugs				Lipid lowering med				Antipsychotics				Antidepressants					Anticoagulants/Antiplatelets
			Barbiturates	Sedatives/Hypnotics	Antihistamine	Benzodiazepines		Dopamine precursor	Anticholinergics	MAO-B inhibitors		Sulfonylureas	Combination	SGLT-2 inhibitors	Alpha-glucosidase inhibitors		Salicylates	Propionic acid derivatives	Acetic acid derivatives		Statins	Bile acid sequestrants	Fibrates		Butyrophenones	Phenothiazines	Benzisoxazole		SSRIs	SNRIs	Tricyclic	MAO-B selective		Heparin group	Direct thrombin (IIa) inhibitors	ADP receptor inhibitors
			secobarbital	chloral hydrate	diphenhydramine	oxazepam		LEVODOPA	benzotropine	selegiline		CHLORPROPAMIDE	(metformin-)	EMPAGLIFLOZIN	ACARBOSE		aspirin	IBUPROFEN	SULINDAC		LOVASTATIN	colestipol	gemfibrozil		HALOPERIDOL	CHLORPROMAZINE	RISPERIDONE		FLUOXETINE	VENLAFAXINE	NORTRIPTYLINE	SELEGILINE		heparin	dabigatran	ticlopidine
	DONEPEZIL		butalbital	zolpidem	pyrilamine	diazepam			procyclidine	rasagiline		ACETOHEXAMIDE	(-metformin)	CANAGLIFLOZIN	MIGLITOL		asa/	NAPROXEN	TOLMETIN		PRAVASTATIN	cholestyramine	fenofibrate			FLUPHENAZINE	ZIPRASIDONE		SERTRALINE	DULOXETINE	DESIPRAMINE			enoxaparin		clopidogrel
	MEMANTINE		amobarbital	melatonin	hydroxyzine	lorazepam		Dopamine receptor agonist	biperiden			GLIPIZIDE	(glimepiride-)	DAPAGLIFLOZIN			diflunisal	FENOPROFEN	bromfenac		SIMVASTATIN		fenofibric acid		LITHIUM	PROCHLORPERAZINE	PALIPERIDONE		PAROXETINE	MILNACIPRAN	AMITRIPTYLINE	Combination		dalteparin	Phosphodiesterase inhibitors	prasugrel
	GALANTAMINE		pentobarbital	zaleplon	doxylamine	alprazolam		bromocriptine	trihexylphenidyl			GLYBURIDE	(-sitagliptin)		Incretin mimetics		choline sal	KETOPROFEN	diclofenac		FLUVASTATIN	Niacin			LITHIUM	PROMAZINE	ILOPERIDONE		FLUVOXAMINE	DESVENLAFAXINE	DOXEPIN	fluoxetine-		fondaparinux	dipyridamole	ticagrelor
	RIVASTIGMINE		mephobarbital	eszopiclone	promethazine	chlordiazepoxide		pergolide	diphenhydramine			TOLAZAMIDE	(-linagliptin)	Insulin	EXENATIDE		salsalate	FLURBIPROFEN	indomethacin		ATORVASTATIN	niacin				TRIFLUPROMAZINE	LURASIDONE		CITALOPRAM	PRISTIQ	IMIPRAMINE	bupropion-			cilostazol
	donepezil-memantine		butabarbital	ramelteon		clonazepam		cabergoline				TOLBUTAMIDE		insulin	LIRAGLUTIDE		sodium sal	OXAPROZIN	etodolac		CERIVASTATIN	niacinamide	Combination		Tricyclics	THIORIDAZINE			ESCITALOPRAM	LEVOMILNACIPRAN	PROTRIPTYLINE	amitryptyline-		Vitamin K antagonist
	donepezil and memantine		phenobarbital	sodium oxybate		flurazepam		apomorphine	COMT inhibitors			GLIMEPIRIDE	DPP-4 inhibitors		DULAGLUTIDE		magnesium sal		ketorolac		ROSUVASTATIN		lovastatin-		CLOZAPINE	PERPHENAZINE	Phenylpiperazines		5-HYDROXYTRYPTOPHAN		CLOMIPRAMINE			warfarin	Aspirins
			thiopental	acetylcarbromal		temazepam		pramipexole	TOLCAPONE				SITAGLIPTIN	Biguanides			methyl sal	Enolic acid derivatives	nabumetone		PITAVASTATIN		-pravastatin		OLANZAPINE	METHOTRIMEPRAZINE	ARIPIPRAZOLE							dicumarol	aspirin
						triazolam		ropinirole	ENTACAPONE			Thiazolidinediones	SAXAGLIPTIN	METFORMIN	Meglitinides		(-salicylic)	oxicam			RED YEAST RICE		ezetimibe-simvastatin		QUETIAPINE	MESORIDAZINE			SARIs	Tetracyclic	NDRIs	SMS			asa/
			Carbamates	Azapirone		halazepam		rotigotine				TROGLITAZONE	LINAGLIPTIN		REPAGLINIDE		(/salicylic)						-atorvastatin		ASENAPINE	TRIFLUOPERAZINE	Combination		TRAZODONE	AMOXAPINE	BUPROPION	VILAZODONE		Direct Xa inhibitors	aspirin-
			meprobamate	buspirone		estazolam						ROSIGLITAZONE	ALOGLIPTIN		NATEGLINIDE		(salicylic acid-)		Selective COX-2 inhibitors		Cholesterol absorption inhibitor		-simvastatin		LOXAPINE		fluoxetine-		NEFAZODONE	MAPROTILINE				rivaroxaban
						quazepam						PIOGLITAZONE							coxib		ezetimibe						amitriptyline-			MIRTAZAPINE				apixaban
						clobazam
