## Supplemental Table 2 for "Impact of different diagnostic measures on drug class association with dementia progression risk: a longitudinal prospective cohort study"

### Sheet: Supplementary Table 2
Supplementary Table 2: Demographic characteristics of stable and progression groups analysed with clinician diagnosis and CDRSOB scores as diagnostic outcomes.
	(*p<0.05, **p<0.01, ***p<0.001, ****p<0.0001)
	Clinician Diagnosis														Clinical Dementia Rating Sum of Boxes
	Remained Healthy (H)	8888	Healthy to MCI (HtoM)	791	Healthy to Dementia (HtoD)	637	Remained MCI (M)	2173	MCI to Dementia (MtoD)	1146	p (H vs. HtoM)	p (H vs. HtoD)	p (M vs. MtoD)		Remained Healthy (H)	7820	Healthy to MCI (HtoM)	1184	Healthy to Dementia (HtoD)	467	Remained MCI (M)	4207	MCI to Dementia (MtoD)	1935	p (H vs. HtoM)	p (H vs. HtoD)	p (M vs. MtoD)
Age at baseline, mean (SD)	69.85 (9.41)		75.91 (8.31)		78.27 (8.36)		72.96 (8.54)		74.76 (8.32)		****	****	****		69.53 (9.30)		74.58 (8.81)		77.85 (8.84)		72.78 (8.93)		73.81 (8.86)		****	****	****
Age at MCI/dementia diagnosis, mean (SD)			81.46 (7.9)		84.4 (8.74)				78.28 (8.85)								80 (9.38)		84.37 (9.46)				77.51 (9.29)
Female (%)	66.95	5951	60.68	480	35.02	221	49.65	1079	45.64	523	***	0.393	*		67.47	5276	63.68	754	67.02	313	49.8	2095	45.89	888	**	0.8422	**
Years of education, mean (SD)	15.98 (2.85)		15.86 (3.01)		15.31 (3.07)		15.42 (3.25)		15.64 (3.11)		0.2	****	0.06411		16.06 (2.76)		15.72 (2.99)		15.64 (2.85)		15.33 (3.31)		15.49 (3.14)		***	**	0.06974
Married (%)	59.66	5303	54.99	435	54.99	347	63.64	1383	72.16	827	**	**	****		60.37	4721	54.14	641	56.32	263	65.56	2758	74.99	1451	****	0.0822	****
BMI decreased	10.42	926	12.77	101	19.33	122	8.47	184	8.99	103	0.0657	****	0.1829		10.24	801	12.25	145	23.77	111	9.53	401	8.99	174	0.1109	****	0.1034
BMI increased	7.03	625	5.81	46	6.97	44	5.02	109	6.46	74					6.98	546	6.76	80	9.21	43	6.27	264	7.7	149
Total number of visits, mean (SD)	5.18 (3.2)		6.92 (3.17)		7.53 (2.90)		3.22 (1.77)		5.81 (2.34)						5.14 (3.19)		6.84 (3.10)		7.7 (2.82)		3.47 (1.96)		5.76 (2.32)
Duration of follow up/progression to MCI or dementia, mean (SD)	4.92 (3.57)		5.82 (3.28)		6.40 (3.08)		2.65 (2.10)		3.65 (1.91)						4.86 (3.54)		5.65 (3.21)		6.88 (3.02)		2.94 (2.35)		3.80 (1.99)
Family history present (%)
First degree relative with cognitive impairment	56.12	4988	57.9	458	61.17	386	51.86	1127	58.38	669	0.3333	*	***		56.55	4422	58.36	691	62.1	290	52.41	2205	60.41	1169	0.2402	*	****
Medical conditions present (%)
Diabetes	14.38	1278	15.8	125	15.85	100	18.82	409	14.05	161	0.27	0.3604	***		13.79	1079	14.27	169	16.49	77	18.85	793	11.63	225	0.6589	0.1031	****
Hypertension	57.78	5136	65.74	520	68.78	434	63.46	1379	55.85	640	****	****	****		57.33	4483	61.06	723	65.31	305	63.13	2656	54.34	1052	0.0152	***	****
Hypercholesterolemia	62.52	5557	62.96	498	60.22	380	65.35	1420	63.96	733	0.7822	0.1485	0.3873		62.02	4850	60.22	713	58.96	280	66.41	2794	61.5	1190	0.2503	0.3805	***
Cardiovascular Disorder	36.91	3281	48.04	380	52.3	330	43.86	953	42.84	491	****	****	0.5762		35.19	2752	45.35	537	47.96	224	45.85	1929	41.14	796	****	****	***
Depression	32.1	2853	36.16	286	45.32	286	43.67	949	47.29	542	*	****	*		30.4	2377	35.73	423	46.47	217	47.71	2007	50.59	979	***	****	*
Hearing Impairment	9.81	872	16.94	134	16.48	104	17.03	370	20.51	235	****	****	*		9.36	732	16.05	190	16.27	76	17.04	717	17.62	341	****	****	0.5762
Lifestyle
Number of years smoked, mean (SD)	8.88 (13.95)		10.11 (14.92)		11.08 (16.26)		10.22 (15.33)		9.89 (14.70)		*	***	0.55		8.8 (13.88)		10.63 (15.04)		10.57 (15.45)		10.18 (15.17)		9.72 (14.49)		****	*	0.26
Alcohol abuse (%)	3.88	345	4.42	35	3.33	21	6.12	133	5.76	66	0.45	0.4581	0.6767		3.66	286	3.55	42	3.85	18	6.7	282	5.74	111	0.8507	0.8258	0.1504
Number of times medications reported, mean (SD)
Antihypertensives	4.41 (2.96)		4.24 (2.74)		4.45 (2.63)		2.90 (1.74)		2.78 (1.56)						4.40 (2.93)		4.07 (2.66)		4.70 (2.63)		3.08 (1.91)		2.83 (1.57)
Lipid lowering medication	4.13 (2.83)		4.05 (2.70)		4.09 (2.49)		2.77 (1.68)		2.66 (1.58)						4.10 (2.81)		3.74 (2.44)		4.37 (2.66)		2.92 (1.85)		2.77 (1.61)
NSAIDs	3.65 (2.59)		3.32 (2.39)		3.53 (2.23)		2.45 (1.62)		2.34 (1.44)						3.61 (2.55)		3.26 (2.25)		3.66 (2.36)		2.63 (1.77)		2.38 (1.47)
Anticoagulants/Antiplatelets	3.78 (2.66)		3.54 (2.43)		3.65 (2.30)		2.61 (1.69)		2.45 (1.51)						3.74 (2.64)		3.38 (2.30)		3.75 (2.38)		2.77 (1.81)		2.49 (1.53)
Antidepressants	3.39 (2.56)		3.48 (2.44)		3.05 (2.34)		2.49 (1.52)		2.25 (1.38)						3.40 (2.57)		3.15 (2.29)		3.33 (2.55)		2.70 (1.76)		2.35 (1.41)
Antipsychotic agents	2.27 (2.10)		1.64 (1.03)		2 (1.54)		2.15 (1.84)		1.94 (1.09)						2.23 (2.08)		1.76 (1.22)		1.77 (1.01)		2.22 (1.72)		1.77 (1.11)
Anxiolytics	2.74 (2.14)		2.77 (2.21)		2.54 (2.04)		1.98 (1.10)		1.97 (1.27)						2.69 (2.08)		2.74 (2.05)		2.86 (2.17)		2.21 (1.52)		2.12 (1.37)
Diabetes medication	3.86 (2.71)		3.80 (2.54)		4.51 (2.56)		2.68 (1.66)		2.67 (1.57)						3.84 (2.71)		3.63 (2.36)		5.07 (2.67)		2.84 (1.73)		2.74 (1.57)
Alzheimer's medications					2.02 (1.32)		2.37 (1.56)		2.29 (1.37)										2.14 (1.54)		2.55 (1.71)		2.43 (1.40)
Parkinson's medication	2.54 (2.09)		2.31 (2.04)		2.5 (2.44)		2.14 (1.18)		2 (1.22)						2.47 (2.08)		2.41 (2.17)		2.58 (2.61)		2.36 (1.51)		2.07 (1.48)
Race (%)
White	81.16	7214	85.21	674	88.91	561	79.93	1737	88.04	1009	0.0594	***	****		80.83	6321	82.6	978	88.01	411	81.36	3423	90.13	1744	0.3231	**	****
Black or African American	15.19	1350	11.88	94	10.78	68	16.61	361	9.16	105					15.88	1242	14.78	175	10.06	47	14.76	621	7.29	141
American Indian/Alaska native	0.76	68	0.38	3		0	0.92	20	0.61	7					0.46	36	0.59	7	0.21	1	1.24	52	0.41	8
Native Hawaiian/Other Pacific Islander	0.08	7		0		0	0.09	2		0					0.1	8		0		0	0.14	6	0.05	1
Asian	2.8	249	2.53	20	1.27	8	2.44	53	2.18	25					2.72	213	2.03	24	1.71	8	2.5	105	2.12	41
